# Genomic SEM Applied to Explore Etiological Divergences in Bipolar Subtypes

**DOI:** 10.1101/2023.04.29.23289281

**Authors:** Jeremy M. Lawrence, Sophie Breunig, Isabelle F. Foote, Connor B. Tallis, Andrew D. Grotzinger

**Affiliations:** Institute for Behavioral Genetics, University of Colorado Boulder, Boulder, CO; Department of Psychology and Neuroscience, University of Colorado Boulder, Boulder, CO

## Abstract

**Background:** Bipolar Disorder (BD) is an overarching diagnostic class defined by the presence of at least one prior manic episode (BD I) or both a prior hypomanic episode and a prior depressive episode (BD II). Traditionally, BD II has been conceptualized as a less severe presentation of BD I, however, extant literature to investigate this claim has been mixed.

**Methods:** We apply Genomic Structural Equation Modeling (Genomic SEM) to investigate divergent genetic pathways across BD’s two major subtypes using the most recent GWAS summary statistics from the PGC. We begin by identifying divergences in genetic correlations across 89 external traits using a Bonferroni corrected threshold. We also use a theoretically informed follow-up model to examine the extent to which the genetic variance in each subtype is explained by schizophrenia and major depression. Lastly, Transcriptome-wide SEM (T-SEM) was used to identify gene expression patterns associated with the BD subtypes.

**Results:** BD II was characterized by significantly larger genetic overlap with internalizing traits (e.g., neuroticism, insomnia, physical inactivity), while significantly stronger associations for BD I were limited. Consistent with these findings, the follow-up model revealed a much larger major depression component for BD II. T-SEM results revealed 41 unique genes associated with risk pathways across BD subtypes.

**Conclusions:** Divergent patterns of genetic relationships across external traits provide support for the distinction of the bipolar subtypes. However, our results also challenge the illness severity conceptualization of BD given stronger genetic overlap across BD II and a range of clinically relevant traits and disorders.
