## Supplemental Tables 1-5 for "Genomic SEM Applied to Explore Etiological Divergences in Bipolar Subtypes"

### Sheet: Table of Contents
Supplementary Tables: Table of Contents.
Table S1. Sample Characteristics of Each External Trait
Table S2. Genetic Covariance Analysis between BD Subtypes and External Traits
Table S3. Full list of Genetic Correlation Results between BD Subtypes and External Traits
Table S4. TSEM Hits for BD Factor
Table S5. Top 10 Most Significant QGENE Hits

### Sheet: TableS1
Table S1. Sample Characteristics of Each External Trait
External trait	Cases	Controls	SNP-based heritability	SNP-based heritability SE	SNP-based heritability Z-statistic	Citation
Able to confide	408245		0.0399322	0.00190256	20.9887	Pan-UKB team. https://pan.ukbb.broadinstitute.org. 2020.
Acumbens volume	24969		0.222404	0.0246255	9.03145	Satizabal et al., 2019
Attention-deficit hyperactivity disorder (ADHD)	19099	34194	0.237206	0.0155171	15.2867	Demontis et al., 2019
Adult ADHD	14878	38303	0.269275	0.0244253	11.0244	Rajagopal et al., 2022
Agreeableness	17375		0.016725	0.0299831	0.557813	De Moor et al., 2012
Alcohol use disorder	10206	28480	0.139388	0.0245797	5.67086	Walters et al., 2018
Alcohol use disorder identification test (AUDIT) - Consumption	121604		0.0830888	0.00538748	15.4226	Sanchez-Roige et al., 2019
Alcoholic drinks per week	414343		0.0701929	0.00310152	22.6317	Linner et al., 2019
Alzheimer's disease	47793	328320	0.0340793	0.0071104	4.79289	Wightman et al., 2021
Amygdala volume	26838		0.15471	0.0194813	4.84837	Satizabal et al., 2019
Anorexia nervosa	16992	52525	0.15471	0.0102987	15.0223	Watson et al. 2019
Anxiety disorder	31977	82114	0.233294	0.0168622	13.8353	Purves et al., 2020
AUDIT- Problematic	121604		0.0585228	0.00472706	12.3804	Sanchez-Roige et al., 2019
Autism spectrum disorder	18382	27969	0.118689	0.0102489	11.5807	Grove et al., 2019
Body mass index (BMI)	419163		0.241593	0.006881	35.1102	Pan-UKB team. https://pan.ukbb.broadinstitute.org. 2020.
Brainstem volume	21216		0.358133	0.038048	9.41265	Satizabal et al., 2019
Cannabis use disorder	17068	357219	0.136159	0.0127145	10.709	Johnson et al, 2020
Caudate volume	30148		0.281166	0.0256693	10.9534	Satizabal et al., 2019
Childhood ADHD	14878	38303	0.244954	0.0167217	14.6489	Rajagopal et al., 2022
Childhood IQ	12441		0.276487	0.0451959	6.11753	Benyamin et al., 2014
Cigarettes per day	128434		0.0923246	0.00556073	16.603	Pan-UKB team. https://pan.ukbb.broadinstitute.org. 2020.
Conscientiousness	17375		0.0752448	0.0320701	2.34626	De Moor et al., 2012
Cortical Thickness	33992		0.291522	0.0232474	12.54	Grasby et al., 2020
Cortical surface area	33992		0.235245	0.0202484	11.618	Grasby et al., 2020
Educational attainment	765283		0.136899	0.00377863	36.2297	Okbay et al. 2022
Electroconvulsive therapy treated MDD	1796	4035	0.320267	0.0635044	5.04323	Clements et al., 2021
Emotional instability	157039	206666	0.0959087	0.00853121	11.2421	Ward et al., 2020
Ever considered self harm	23192	133524	0.102206	0.0101099	10.1095	Campos et al., 2020
Ever self harmed	6872	150008	0.113703	0.0179923	6.31956	Campos et al., 2020
Ever smoked	418817		0.10206	0.00374296	27.2672	Pan-UKB team. https://pan.ukbb.broadinstitute.org. 2020.
Executive function	427000		0.093011	0.00421554	22.0638	Hatoum et al., 2023
Extraversion	63661		0.0502772	0.0080463	6.24848	Van den Berg et al., 2016
Family relationship dissatisfaction	137019		0.0608193	0.00419884	14.4848	Pan-UKB team. https://pan.ukbb.broadinstitute.org. 2020.
Feeling fed up	167648	244283	0.105049	0.00445718	23.5686	Pan-UKB team. https://pan.ukbb.broadinstitute.org. 2020.
Feeling worried	231995	177677	0.114781	0.00631567	18.174	Pan-UKB team. https://pan.ukbb.broadinstitute.org. 2020.
Feelings of loneliness	74098	339838	0.0769577	0.00411547	18.6996	Pan-UKB team. https://pan.ukbb.broadinstitute.org. 2020.
Financial difficulties	47588	370197	0.0813027	0.00481034	16.9017	Pan-UKB team. https://pan.ukbb.broadinstitute.org. 2020.
Friendship dissatisfaction	136774		0.0627032	0.00454332	13.8012	Pan-UKB team. https://pan.ukbb.broadinstitute.org. 2020.
General risk tolerance	466571		0.0518011	0.002345	22.09	Linner et al., 2019
Infrequent friend family visits	417837		0.0366213	0.00215591	16.9865	Pan-UKB team. https://pan.ukbb.broadinstitute.org. 2020.
Insomnia	109548	277440	0.0820803	0.00374417	21.9222	Watanabe et al., 2022
Low physical activity	24889	393389	0.0879631	0.0057821	15.213	Pan-UKB team. https://pan.ukbb.broadinstitute.org. 2020.
Low social activities	126966	292253	0.0573458	0.00330065	17.3741	Pan-UKB team. https://pan.ukbb.broadinstitute.org. 2020.
Major depressive disorder (MDD)	170756	329443	0.0850318	0.00349184	24.3516	Howard et al., 2019
Matrix pattern recognition	11356		0.154531	0.0396861	3.89383	de la fuente et al., 2020
MDD trauma	13393	10701	0.216093	0.0294216	7.3447	Coleman et al., 2020
MDD without trauma	9487	39667	0.0857492	0.0198706	4.31539	Coleman et al., 2020
Memory pairs-matching test	331679		0.0404258	0.0023246	17.3904	de la fuente et al., 2020
Movement at 1 AM	71500		0.0377781	0.00473778	7.9738	Ferguson et al., 2018
Movement at 1 PM	71500		0.0598635	0.00595636	10.0503	Ferguson et al., 2018
Movement at 10 AM	71500		0.0558349	0.0051886	10.7611	Ferguson et al., 2018
Movement at 10 PM	71500		0.0671741	0.00666786	10.0743	Ferguson et al., 2018
Movement at 11 AM	71500		0.0547894	0.00525093	10.4342	Ferguson et al., 2018
Movement at 11 PM	71500		0.0677206	0.00614926	11.0128	Ferguson et al., 2018
Movement at 12 AM	71500		0.0561303	0.00537972	10.4337	Ferguson et al., 2018
Movement at 12 PM	71500		0.0570601	0.00585276	9.74928	Ferguson et al., 2018
Movement at 2 AM	71500		0.0391702	0.00518451	7.55522	Ferguson et al., 2018
Movement at 2 PM	71500		0.0570447	0.00625617	9.11816	Ferguson et al., 2018
Movement at 3 AM	71500		0.0432322	0.00504543	8.56858	Ferguson et al., 2018
Movement at 3 PM	71500		0.0513732	0.0062972	8.1581	Ferguson et al., 2018
Movement at 4 AM	71500		0.0393401	0.00519678	7.5701	Ferguson et al., 2018
Movement at 4 PM	71500		0.0534177	0.00633149	8.43683	Ferguson et al., 2018
Movement at 5 AM	71500		0.0439931	0.00559609	7.86141	Ferguson et al., 2018
Movement at 5 PM	71500		0.0634052	0.00612171	10.3574	Ferguson et al., 2018
Movement at 6 AM	71500		0.0449184	0.00526672	8.52873	Ferguson et al., 2018
Movement at 6 PM	71500		0.0642529	0.00635951	10.1034	Ferguson et al., 2018
Movement at 7 AM	71500		0.0614162	0.00595818	10.3079	Ferguson et al., 2018
Movement at 7 PM	71500		0.0689072	0.00615757	11.1906	Ferguson et al., 2018
Movement at 8 AM	71500		0.0626849	0.00575929	10.8841	Ferguson et al., 2018
Movement at 8 PM	71500		0.0687547	0.00606766	11.3313	Ferguson et al., 2018
Movement at 9 AM	71500		0.050922	0.00559899	9.09484	Ferguson et al., 2018
Movement at 9 PM	71500		0.0566411	0.00596526	9.49517	Ferguson et al., 2018
Negative ratings of health	418781		0.100352	0.00316699	31.687	Pan-UKB team. https://pan.ukbb.broadinstitute.org. 2020.
Neuroticism	329821		0.110221	0.00528968	20.837	Luciano et al., 2018
Number of sexual partners	370711		0.0992475	0.0034229	28.9952	Linner et al., 2019
Obsessive compulsive disorder	2688	7037	0.298498	0.0463384	6.44169	IOCDF & OGCAS et al., 2018
Openness to experience	17375		0.121797	0.0278825	4.36824	De Moor et al., 2012
Opioid use disorder	2712	10540	0.191875	0.0705555	2.71949	Johnson et al., 2020
Pallidum volume	26820		0.182743	0.0243523	7.50413	Satizabal et al., 2019
Panic disorder	2147	7760	0.274686	0.0547347	5.0185	Forstner et al., 2019
Persistent ADHD	1473	38303	0.263198	0.0656678	4.00802	Rajagopal et al., 2022
Post traumatic stress disorder	23185	151309	0.0613855	0.0108518	5.65672	Nievergelt et al., 2019
Propensity to speed in an automobile	404291		0.063846	0.00273295	23.3616	Linner et al., 2019
Putamen volume	29978		0.271236	0.0251081	10.8027	Satizabal et al., 2019
Reaction time	330024		0.0743222	0.00313184	23.7311	de la fuente et al., 2020
Recurrent MDD	10302	49083	0.16353	0.0189588	8.62554	Cai et al., 2020
Schizophrenia	53386	77258	0.222516	0.00796574	27.9341	Trubetskoy et al., 2022
Severe recurrent depression	7182	93026	0.0951115	0.0256063	3.71438	Pan-UKB team. https://pan.ukbb.broadinstitute.org. 2020.
Suicide attempt	26590	492022	0.0746384	0.00570189	13.0901	Mullins et al., 2022
Symbol digit substitution	87741		0.109742	0.00794933	13.8052	de la fuente et al., 2020
Thalamus volume	26871		0.187406	0.023407	8.00639	Satizabal et al., 2019
Tourette syndrome	4819	9488	0.224218	0.0259142	8.65234	Yu et al., 2019
Tower rearranging	11263		0.113784	0.0380951	2.98684	de la fuente et al., 2020
Trails making test-B	78547		0.149264	0.00927699	16.0897	de la fuente et al., 2020
Verbal numerical reasoning	171304		0.211812	0.00799126	26.5054	de la fuente et al., 2020
Note. Table presents each external trait’s cases and controls for binary traits or total sample size for continuously measured traits. Traits are listed in alphabetical order. Traits with heritability Z-statistics < 4 were not carried forward for further analyses. This follows the recommendations from the original LDSC developers as traits with SNP-based heritbaility below this threshold will pro…

### Sheet: TableS2
Table S2. Genetic Covariance Analysis between BD Subtypes and External Traits
External trait	Bipolar Disorder Subtype I				Bipolar Disorder Subtype II			Chi-Square Difference p-value
	Covariance	SE	p-value		Covariance	SE	p-value
Schizophrenia	0.142964	0.007	2.31451e-95		0.0869379	0.00728843	8.44e-33	3.44e-21
Feeling fed up	-0.00580468	0.004	0.175707		0.025161	0.00518889	1.24e-06	5.09e-09
Negative ratings of health	0.00734658	0.004	0.0447578		0.0311248	0.00498884	4.41e-10	3.55e-08
Body mass index (BMI)	-0.0134361	0.005	0.00416652		0.0120726	0.00600594	0.0444	7.9e-06
Neuroticism	0.021754	0.004	5.99522e-07		0.0453347	0.00524219	5.24e-18	8.57e-06
Educational attainment	0.0267473	0.003	5.68787e-15		0.00659205	0.00470644	0.161	8.63e-06
Major depressive disorder (MDD)	0.0449666	0.004	1.33619e-30		0.0639073	0.00499816	1.96e-37	1.66e-05
Adult attention-deficit hyperactivity disorder (ADHD)	0.0286259	0.01	0.00395068		0.0788831	0.0125166	2.93e-10	2.06e-05
ADHD	0.0236302	0.009	0.0065028		0.0607312	0.00990021	8.55e-10	6.51e-05
Feelings of loneliness	0.0109536	0.004	0.00744265		0.0301805	0.00511722	3.68e-09	0.000101
Low physical activity	-0.00476857	0.005	0.320566		0.0214483	0.00652417	0.00101	0.000113
Low social activities	-0.0173345	0.004	1.07018e-06		0.000386031	0.00490514	0.937	0.000217
Childhood ADHD	0.019414	0.008	0.0115951		0.0554216	0.0101691	5.04e-08	0.000259
Financial difficulties	0.00774662	0.005	0.114914		0.0272187	0.00602322	6.21e-06	0.000283
Able to confide	0.0105147	0.003	0.000267961		-0.00259745	0.00351222	0.46	0.000371
Cigarettes per day	0.00346265	0.005	0.480688		0.027605	0.00703137	8.64e-05	0.000479
Executive function	-0.0359404	0.004	9.19856e-22		-0.0210608	0.00452868	3.31e-06	0.000634
Insomnia	0.00845279	0.004	0.0253521		0.0248867	0.00551469	6.4e-06	0.000834
Emotional instability	0.0218075	0.006	0.000127982		0.0439143	0.00744635	3.69e-09	0.00269
Putamen volume	-0.00458525	0.009	0.615811		0.0351369	0.0131327	0.00746	0.0029
Anxiety disorder	0.0613195	0.009	4.94981e-11		0.092212	0.0119843	1.42e-14	0.00394
Memory pairs-matching test	-0.0243209	0.003	8.19845e-15		-0.0144064	0.00359837	6.24e-05	0.00422
Movement at 8 AM	0.00564621	0.005	0.231017		-0.0130777	0.00732674	0.0743	0.00454
Verbal numerical reasoning	-0.0239588	0.005	1.01036e-05		-0.004452	0.0064349	0.489	0.0053
Alcoholic drinks per week	0.0148226	0.003	1.49147e-05		0.00504798	0.00415757	0.225	0.00568
Movement at 7 AM	0.00177289	0.005	0.696674		-0.0154814	0.00719134	0.0313	0.00687
Trails making test-B	-0.0388385	0.006	1.42972e-10		-0.0170654	0.00798724	0.0326	0.00966
Feeling worried	0.0203021	0.005	3.70809e-05		0.0342671	0.00609474	1.88e-08	0.0167
Caudate volume	-0.00570801	0.01	0.561628		0.0238147	0.0125093	0.0569	0.0169
Recurrent MDD	0.0749943	0.01	2.60845e-14		0.100258	0.0116729	8.77e-18	0.0298
Alcohol use disorder identification test (AUDIT) - Consumption	0.00695676	0.004	0.116564		-0.00472096	0.00584741	0.419	0.0334
Movement at 6 PM	0.0145093	0.006	0.00854953		0.00111323	0.00601462	0.853	0.0361
Movement at 9 AM	-0.0033362	0.005	0.484119		-0.0168714	0.00680417	0.0132	0.0381
Autism spectrum disorder	0.0208339	0.007	0.00238543		0.0376388	0.00901316	2.97e-05	0.0444
Infrequent friend family visits	0.00234734	0.003	0.398652		-0.00404776	0.00362924	0.265	0.0722
Pallidum volume	-0.0238868	0.009	0.0109942		-0.00113893	0.01233	0.926	0.0829
Movement at 3 PM	0.00573369	0.005	0.248036		-0.00450293	0.00602299	0.455	0.111
Ever considered self harm	0.0520347	0.006	1.43638e-16		0.0670119	0.00915842	2.54e-13	0.118
Persistent ADHD	0.0527836	0.017	0.00194073		0.0885556	0.0218867	5.21e-05	0.12
MDD trauma	0.0426019	0.012	0.000312379		0.0678488	0.0163746	3.42e-05	0.126
Alzheimer's disease	0.00834733	0.004	0.037573		0.00127961	0.00473967	0.787	0.126
Post traumatic stress disorder	0.0316854	0.007	1.42828e-06		0.0443145	0.00778773	1.27e-08	0.127
Ever smoked	0.0185377	0.004	3.14559e-06		0.0258122	0.00526392	9.41e-07	0.147
Movement at 6 AM	0.00127959	0.005	0.78329		-0.00659754	0.00694471	0.342	0.164
Tourette syndrome	0.00568878	0.01	0.570366		0.0210041	0.0139954	0.133	0.23
Acumbens volume	-0.00457551	0.01	0.652494		0.0109965	0.0122434	0.369	0.254
Cortical surface area	0.0218161	0.009	0.0123982		0.00801171	0.0116134	0.49	0.255
Extraversion	0.0103523	0.006	0.0859938		0.00216646	0.00642153	0.736	0.259
Movement at 10 AM	-0.00552471	0.005	0.262975		-0.0123879	0.00629772	0.0492	0.259
Suicide attempt	0.0528453	0.006	7.99108e-22		0.0598659	0.00679461	1.24e-18	0.292
General risk tolerance	0.0296092	0.003	2.49557e-20		0.0256718	0.00397742	1.09e-10	0.304
Movement at 5 PM	0.00523327	0.005	0.295607		-0.00111013	0.00606114	0.855	0.306
Cannabis use disorder	0.0266123	0.007	0.000204889		0.0358833	0.00986597	0.000276	0.323
Movement at 7 PM	0.00965546	0.005	0.0712912		0.00359352	0.00602902	0.551	0.335
Movement at 2 AM	0.00679499	0.005	0.148823		0.01291	0.00642905	0.0446	0.341
Thalamus volume	-0.00126568	0.01	0.896749		-0.0122825	0.0111403	0.27	0.35
Symbol digit substitution	-0.0318047	0.006	7.57049e-08		-0.024744	0.00678857	0.000267	0.357
Anorexia nervosa	-0.0235727	0.006	0.00020925		-0.0307471	0.00847282	0.000285	0.366
Reaction time	-0.0192993	0.003	2.01071e-08		-0.01511	0.00448368	0.000752	0.367
Family relationship dissatisfaction	0.0263229	0.005	6.76228e-09		0.0313081	0.00599159	1.74e-07	0.377
Movement at 1 AM	0.00801175	0.005	0.0806989		0.0133163	0.00640713	0.0377	0.404
AUDIT- Problematic	0.0292395	0.005	8.31259e-11		0.0243885	0.00642299	0.000146	0.409
Electroconvulsive therapy treated MDD	0.109534	0.019	3.20855e-09		0.0902191	0.0229324	8.35e-05	0.419
Openness to experience	0.0242519	0.012	0.040137		0.012215	0.0148839	0.412	0.434
Ever self harmed	0.0607754	0.009	1.79123e-11		0.0699404	0.0124953	2.18e-08	0.447
Movement at 8 PM	0.0113248	0.005	0.0291217		0.00663468	0.00646503	0.305	0.459
Movement at 1 PM	0.00651496	0.005	0.210903		0.00187198	0.00636582	0.769	0.462
Movement at 3 AM	0.00892671	0.005	0.0505952		0.0139694	0.00652299	0.0322	0.463
Movement at 9 PM	0.00936153	0.005	0.0768765		0.0140503	0.00691602	0.0422	0.489
Childhood IQ	0.0159197	0.013	0.234914		0.00329329	0.0182496	0.857	0.501
Amygdala volume	0.00304956	0.008	0.719233		0.0107553	0.0115881	0.353	0.518
Movement at 4 AM	0.00886932	0.005	0.0502399		0.00522339	0.00644715	0.418	0.546
Movement at 11 PM	0.00789658	0.006	0.177025		0.00352681	0.00690373	0.609	0.566
Movement at 12 PM	0.00295172	0.005	0.573477		-0.000387437	0.00538624	0.943	0.579
Obsessive compulsive disorder	0.0700494	0.016	1.79426e-05		0.0802121	0.0195193	3.97e-05	0.607
Panic disorder	-0.00162727	0.017	0.923749		0.00798273	0.0204506	0.696	0.628
MDD without trauma	0.0536552	0.009	2.73454e-09		0.0481824	0.0116363	3.46e-05	0.639
Friendship dissatisfaction	0.0246187	0.004	4.0006e-09		0.0275183	0.00588309	2.9e-06	0.647
Movement at 2 PM	-0.00435261	0.005	0.391292		-0.00698267	0.00576221	0.226	0.682
Propensity to speed in an automobile	-0.000189319	0.003	0.954442		-0.0018817	0.00417113	0.652	0.69
Alcohol use disorder	0.0413304	0.011	0.00015321		0.0359348	0.0147991	0.0152	0.703
Movement at 5 AM	0.00428418	0.005	0.357694		0.00646328	0.00637512	0.311	0.725
Cortical Thickness	0.000742789	0.01	0.938907		0.00422137	0.0108989	0.699	0.751
Number of sexual partners	0.0344964	0.004	5.1363e-16		0.033191	0.00465368	9.88e-13	0.765
Movement at 10 PM	0.000131735	0.005	0.979494		-0.00180215	0.00629484	0.775	0.768
Brainstem volume	-0.00435993	0.011	0.692521		-0.00165741	0.01447	0.909	0.856
Movement at 11 AM	-0.00361764	0.005	0.456788		-0.00405455	0.00624806	0.516	0.942
Movement at 12 AM	0.0147733	0.005	0.00285442		0.015188	0.00649203	0.0193	0.955
Movement at 4 PM	0.00157038	0.005	0.760874		0.00160963	0.0059437	0.787	0.995
Note. Table depicts full list of genetic covariances between BD subtypes and external traits in order of ascending Chi-square difference p-values. Of the 95 traits, 89 traits had a SNP-based heritability Z-statistic > 4 and were retained in the analysis. The first 16 traits listed above significantly differed and surpassed a Bonferroni corrected significance threshold of 5.62e-4. Chi-square p-val…

### Sheet: TableS3
Table S3. Full list of Genetic Correlation Results between BD Subtypes and External Traits
External trait	Bipolar Disorder Subtype I				Bipolar Disorder Subtype II			Chi-Square Difference p-value
	rg	SE	p-value		rg	SE	p-value
Major depressive disorder (MDD)	0.335246	0.0291546	1.33619e-30		0.644054	0.0503711	1.95857e-37	4.06262e-14
Negative ratings of health	0.050418	0.0251221	0.0447578		0.288739	0.0462805	4.407e-10	1.74368e-10
Feeling fed up	-0.0389355	0.028754	0.175707		0.228136	0.0470479	1.24081e-06	1.34415e-09
Neuroticism	0.142453	0.0285398	5.99522e-07		0.401292	0.0464026	5.23891e-18	1.47072e-09
Adult attention-deficit hyperactivity disorder (ADHD)	0.119929	0.0416122	0.00395068		0.446734	0.0708848	2.93341e-10	1.04225e-07
ADHD	0.10548	0.0387611	0.0065028		0.366447	0.0597371	8.55168e-10	2.85303e-07
Feelings of loneliness	0.0858409	0.0320737	0.00744265		0.319715	0.0542089	3.683e-09	1.17703e-06
Anxiety disorder	0.276002	0.0419938	4.94981e-11		0.561046	0.0729162	1.42169e-14	2.11887e-06
Childhood ADHD	0.0852782	0.0337838	0.0115951		0.329079	0.0603816	5.03757e-08	7.53009e-06
Financial difficulties	0.0590642	0.0374657	0.114914		0.280528	0.0620781	6.21449e-06	1.1956e-05
Recurrent MDD	0.403176	0.0529352	2.60845e-14		0.728592	0.0848284	8.77186e-18	2.37141e-05
Body mass index (BMI)	-0.0594287	0.020741	0.00416652		0.0721806	0.0359088	0.0444199	3.0802e-05
Emotional instability	0.153088	0.0399675	0.000127982		0.416715	0.0706605	3.69211e-09	4.47889e-05
Insomnia	0.0641424	0.0286863	0.0253521		0.255276	0.0565672	6.39794e-06	5.77785e-05
Low physical activity	-0.0349544	0.0351904	0.320566		0.212523	0.0646454	0.00101077	7.43503e-05
Cigarettes per day	0.0247751	0.0351322	0.480688		0.266988	0.0680054	8.63797e-05	0.000108139
Feeling worried	0.130278	0.0315828	3.70809e-05		0.297238	0.0528668	1.88321e-08	0.000345901
Schizophrenia	0.658887	0.0318004	2.31451e-95		0.541616	0.0454063	8.43738e-33	0.000518316
Suicide attempt	0.420523	0.0438043	7.99108e-22		0.643963	0.073088	1.24259e-18	0.000673498
Ever considered self harm	0.353851	0.0428304	1.43638e-16		0.615994	0.084187	2.53632e-13	0.00144699
Educational attainment	0.157161	0.0201213	5.68788e-15		0.0523581	0.0373814	0.161321	0.00182252
Putamen volume	-0.0191405	0.0381441	0.615811		0.198268	0.0741045	0.00746138	0.0020094
Able to confide	0.114393	0.0313882	0.000267961		-0.0381986	0.0516514	0.459575	0.00205768
Low social activities	-0.157372	0.0322597	1.07018e-06		0.00473733	0.0601954	0.937272	0.00316372
Autism spectrum disorder	0.131471	0.0432824	0.00238543		0.321065	0.0768836	2.96703e-05	0.00422621
Post traumatic stress disorder	0.27803	0.0576703	1.42828e-06		0.525625	0.0923721	1.26817e-08	0.0055179
Movement at 7 AM	0.0155527	0.0398977	0.696674		-0.183582	0.0852768	0.0313361	0.00585687
Movement at 8 AM	0.0490276	0.0409333	0.231017		-0.153501	0.0859987	0.0742739	0.0059183
Ever smoked	0.126152	0.0270649	3.14559e-06		0.237443	0.0484222	9.40946e-07	0.00962248
Caudate volume	-0.0234028	0.0403201	0.561628		0.131985	0.0693286	0.056941	0.0139406
MDD trauma	0.199238	0.0552701	0.000312379		0.428928	0.103517	3.4197e-05	0.0181793
Movement at 9 AM	-0.0321413	0.0459364	0.484119		-0.219716	0.0886105	0.0131542	0.0188191
Persistent ADHD	0.223677	0.0721737	0.00194073		0.507267	0.125372	5.2079e-05	0.0195302
Family relationship dissatisfaction	0.232048	0.0400309	6.76228e-09		0.373077	0.0713977	1.73833e-07	0.0238671
Ever self harmed	0.391837	0.0582909	1.79123e-11		0.609542	0.108899	2.17699e-08	0.0264238
Verbal numerical reasoning	-0.113176	0.0256347	1.01036e-05		-0.0284277	0.0410894	0.489031	0.0373593
Number of sexual partners	0.238056	0.0293598	5.1363e-16		0.309615	0.0434109	9.87766e-13	0.0519453
Alcohol use disorder identification test (AUDIT) - Consumption	0.0524688	0.0334332	0.116564		-0.0481307	0.0596149	0.419459	0.0528584
Cannabis use disorder	0.156792	0.0422289	0.000204889		0.28578	0.0785741	0.000275746	0.0640819
Alcoholic drinks per week	0.12163	0.0280905	1.49147e-05		0.0559929	0.0461164	0.224684	0.0689203
Anorexia nervosa	-0.130291	0.0351418	0.00020925		-0.229724	0.063304	0.000284622	0.0719166
Infrequent friend family visits	0.026667	0.0315948	0.398652		-0.0621598	0.0557328	0.264714	0.0789277
Movement at 6 PM	0.124442	0.0473241	0.00854953		0.0129063	0.0697307	0.85316	0.0941111
Friendship dissatisfaction	0.213739	0.0363245	4.0006e-09		0.322953	0.0690436	2.90358e-06	0.113824
Obsessive compulsive disorder	0.27874	0.0649884	1.79426e-05		0.431451	0.104992	3.96745e-05	0.114819
Trails making test-B	-0.21855	0.0340808	1.42972e-10		-0.129808	0.060755	0.032632	0.134751
Movement at 3 PM	0.0549959	0.0476101	0.248036		-0.0583834	0.0780919	0.454687	0.136946
Movement at 10 AM	-0.0508302	0.0454089	0.262975		-0.154066	0.0783237	0.0491776	0.139373
Tourette syndrome	0.0261185	0.0460228	0.570366		0.130356	0.0868582	0.133409	0.159691
Movement at 6 AM	0.0131258	0.0477241	0.78329		-0.0914813	0.0962952	0.342108	0.160725
Executive function	-0.256201	0.0267279	9.19857e-22		-0.202941	0.0436382	3.31071e-06	0.166338
Pallidum volume	-0.121479	0.0477722	0.0109942		-0.00782961	0.0847626	0.926403	0.172431
Movement at 2 AM	0.0746407	0.0517009	0.148823		0.191695	0.0954622	0.0446354	0.188217
Movement at 1 AM	0.0896133	0.051306	0.0806989		0.201338	0.0968737	0.037677	0.214255
Alzheimer's disease	0.098303	0.0472728	0.037573		0.0203702	0.0754511	0.787177	0.246644
Acumbens volume	-0.0210927	0.0468415	0.652494		0.0685243	0.0762943	0.369102	0.247965
Movement at 3 AM	0.0933368	0.0477451	0.0505952		0.19744	0.0921946	0.0322289	0.25214
Memory pairs-matching test	-0.262976	0.0338691	8.19844e-15		-0.210566	0.0525944	6.2391e-05	0.256061
Movement at 9 PM	0.0855156	0.0483384	0.0768765		0.173494	0.085399	0.0421977	0.256558
General risk tolerance	0.282827	0.0306134	2.49557e-20		0.331474	0.0513564	1.08659e-10	0.283783
Thalamus volume	-0.0063562	0.0489807	0.896749		-0.0833791	0.0756257	0.270235	0.28781
Movement at 5 PM	0.045183	0.0432001	0.295607		-0.0129561	0.0707383	0.854675	0.380458
Extraversion	0.100373	0.0584611	0.0859938		0.028394	0.0841619	0.735835	0.396378
MDD without trauma	0.398347	0.0669853	2.73454e-09		0.483544	0.116778	3.46259e-05	0.430794
Amygdala volume	0.0215722	0.0600089	0.719233		0.102844	0.110807	0.353335	0.444157
Cortical surface area	0.0878428	0.0351287	0.0123982		0.0436066	0.06321	0.490277	0.469512
Movement at 2 PM	-0.0396193	0.0462152	0.391292		-0.0859165	0.0708996	0.225587	0.515402
Movement at 12 AM	0.135563	0.0454453	0.00285442		0.188393	0.0805275	0.0193103	0.527063
Movement at 7 PM	0.079966	0.0443364	0.0712912		0.04023	0.0674958	0.551151	0.532695
Movement at 5 AM	0.0444058	0.0482794	0.357694		0.0905572	0.089322	0.310665	0.568544
Movement at 1 PM	0.0578889	0.0462709	0.210903		0.0224844	0.0764603	0.768707	0.610504
Panic disorder	-0.00675002	0.0705242	0.923749		0.0447606	0.11467	0.696284	0.612894
AUDIT- Problematic	0.262768	0.040458	8.31259e-11		0.296269	0.0780256	0.000146417	0.617547
Childhood IQ	0.0658206	0.0554141	0.234914		0.0184058	0.101995	0.856793	0.627033
Movement at 12 PM	0.0268642	0.0477214	0.573477		-0.00476648	0.0662647	0.942657	0.630991
Propensity to speed in an automobile	-0.00162889	0.0285121	0.954442		-0.021885	0.048512	0.651899	0.655609
Electroconvulsive therapy treated MDD	0.420781	0.0710712	3.20855e-09		0.468495	0.119085	8.34996e-05	0.676404
Alcohol use disorder	0.24067	0.0635717	0.00015321		0.282856	0.116489	0.0151751	0.68485
Openness to experience	0.151075	0.073611	0.040137		0.102858	0.125332	0.411826	0.685929
Cortical Thickness	0.00332943	0.0434403	0.938907		0.0255773	0.0660364	0.698518	0.711238
Movement at 11 PM	0.0659695	0.0488673	0.177025		0.0398276	0.0779625	0.609452	0.738437
Movement at 10 PM	0.001105	0.0429913	0.979494		-0.020434	0.071375	0.774655	0.751443
Movement at 8 PM	0.0938954	0.0430351	0.0291217		0.0743586	0.0724572	0.304777	0.764924
Movement at 11 AM	-0.0336002	0.0451527	0.456788		-0.0509046	0.0784439	0.516383	0.80441
Movement at 4 AM	0.0972158	0.0496527	0.0502399		0.0773923	0.0955241	0.417833	0.813634
Reaction time	-0.153903	0.0274285	2.01071e-08		-0.162879	0.0483324	0.000751721	0.845995
Symbol digit substitution	-0.208723	0.0388172	7.57049e-08		-0.219506	0.0602219	0.000267448	0.860557
Brainstem volume	-0.0158388	0.040054	0.692521		-0.00813897	0.0710571	0.908809	0.909678
Movement at 4 PM	0.0147716	0.0485377	0.760874		0.0204666	0.0755748	0.786535	0.937981
Note. Table depicts full list of genetic correlations between BD subtypes and external traits sorted by ascending Chi-square p-values. Of the 95 external traits listed six had SNP-based heritability Z-statistics < 4 and were removed from the analysis. Chi-square p-value column represents the p-values for the chi-square difference statistic between the fully saturated model and model with constrai…

### Sheet: TableS4
Table S4. T-SEM Hits for BD Factor
Tissue	Gene	CHR	T-SEM
			Z-statistic	p-value	QGene p-value
PsychENCODE	DCLK3	3	-7.18732	6.60772e-13	0.0502398
PsychENCODE	PELI3	11	5.88031	4.09505e-09	0.0265181
Cerebellum	LINC02033	3	-5.75254	8.79135e-09	0.0426865
Putamen	GNL3	3	5.73101	9.98333e-09	0.0553883
Hippocampus	ZSCAN9	6	-5.65559	1.5531e-08	0.00994274
Cortex	GNL3	3	5.64703	1.63244e-08	0.0535583
CMC: RNA-seq Splicing	PBRM1	3	5.62504	1.8546e-08	0.0568807
Anterior Cingulate Cortex	FADS1	11	-5.61818	1.92975e-08	0.0432457
Cerebellar Hemisphere	PRSS16	6	-5.58243	2.37177e-08	0.0574313
Cerebellum	FADS1	11	-5.5493	2.86817e-08	0.038881
Spinal Cord Cervical	GNL3	3	5.53987	3.02698e-08	0.0482359
Cerebellar Hemisphere	FADS1	11	-5.53207	3.16476e-08	0.0445541
PsychENCODE	TRANK1	3	-5.52806	3.23796e-08	0.00947245
Hypothalamus	LRRFIP2	3	5.52637	3.2692e-08	0.0489477
CMC: RNA-seq	FADS1	11	-5.51233	3.5411e-08	0.0457107
CMC: RNA-seq	FEN1	11	5.50902	3.60834e-08	0.0457107
Amygdala	ATXN7L3-AS1	17	-5.47274	4.43119e-08	0.0577533
CMC: RNA-seq	RIN1	11	-5.46823	4.54547e-08	0.00624017
PsychENCODE	NA	6	5.45673	4.84988e-08	0.0322103
Frontal Cortex	GNL3	3	5.45409	4.92231e-08	0.0553238
PsychENCODE	FADS1	11	-5.45312	4.94936e-08	0.0425031
Hypothalamus	GNL3	3	5.45305	4.9513e-08	0.0542494
CMC: RNA-seq Splicing	GNL3	3	-5.4487	5.07404e-08	0.0542493
CMC: RNA-seq Splicing	GNL3	3	5.44793	5.09608e-08	0.0542496
Cerebellar Hemisphere	GNL3	3	5.44754	5.10726e-08	0.0538224
Hippocampus	GNL3	3	5.42379	5.83495e-08	0.0567176
CMC: RNA-seq Splicing	GNL3	3	5.41933	5.98225e-08	0.0536862
PsychENCODE	TMEM258	11	5.3756	7.63263e-08	0.0544633
Nucleus Accumbens	GNL3	3	5.36755	7.98136e-08	0.047073
Cerebellum	GNL3	3	5.35356	8.6241e-08	0.0539762
Spinal Cord Cervical	PGBD1	6	-5.31246	1.08154e-07	0.0205291
Frontal Cortex	ADD3	10	5.2921	1.20923e-07	0.0463979
Basal Ganglia	GNL3	3	5.28724	1.24179e-07	0.0521323
Nucleus Accumbens	CILP2	19	5.2753	1.32539e-07	0.0466282
Nucleus Accumbens	GLYCTK	3	5.26848	1.37561e-07	0.0554818
Substantia Nigra	CTSF	11	-5.25967	1.44317e-07	0.0442589
Amygdala	TSSK6	19	5.2506	1.51601e-07	0.0490071
PsychENCODE	GNL3	3	5.24258	1.58345e-07	0.0570993
CMC: RNA-seq	PLEC	8	-5.24239	1.58513e-07	0.00327785
Putamen	CILP2	19	5.23037	1.69168e-07	0.0496532
Nucleus Accumbens	RP11-658F2.8	11	-5.22377	1.75313e-07	0.0543813
Hippocampus	FADS1	11	-5.21478	1.84031e-07	0.0463117
Cortex	FADS1	11	-5.21461	1.84205e-07	0.0463112
Frontal Cortex	FADS1	11	-5.21453	1.84282e-07	0.0463115
Cerebellum	HAPLN4	19	5.20731	1.91601e-07	0.053895
CMC: RNA-seq	HAPLN4	19	5.20534	1.93638e-07	0.0538943
Cerebellum	ZSCAN9	6	-5.17993	2.21966e-07	0.0274545
Cerebellar Hemisphere	ZSCAN9	6	-5.17964	2.22319e-07	0.027448
Putamen	PACS1	11	5.17716	2.25291e-07	0.0245373
Cerebellum	FADS3	11	-5.16636	2.38697e-07	0.0417248
Cerebellum	RP11-640L9.2	3	-5.16066	2.46076e-07	0.0346093
Putamen	FADS1	11	-5.15446	2.54367e-07	0.0425983
PsychENCODE	HAPLN4	19	5.15265	2.56834e-07	0.0541604
Basal Ganglia	CILP2	19	5.14432	2.68485e-07	0.0408176
Cerebellar Hemisphere	ADD3	10	5.14166	2.72323e-07	0.0419474
Substantia Nigra	HCG11	6	5.12567	2.96483e-07	0.0513523
Spinal Cord Cervical	PLEC	8	-5.1169	3.10598e-07	0.0128044
Cerebellar Hemisphere	LINC00533	6	-5.11281	3.17398e-07	0.0205681
Cerebellum	PLEC	8	-5.11081	3.20773e-07	0.00784721
Anterior Cingulate Cortex	GLYCTK	3	5.10428	3.32049e-07	0.0564896
Anterior Cingulate Cortex	LRTM2	12	-5.10362	3.33211e-07	0.0481285
Nucleus Accumbens	RP5-966M1.7	3	5.10043	3.38876e-07	0.0423603
Cerebellum	ADD3	10	5.09811	3.43061e-07	0.0382054
PsychENCODE	WDR82	3	-5.09654	3.45919e-07	0.0563997
Cerebellum	FLOT1	6	-5.08642	3.64889e-07	0.0576207
Cerebellar Hemisphere	FADS3	11	-5.08416	3.69255e-07	0.0387901
Cortex	RP5-966M1.7	3	5.07777	3.81899e-07	0.0380908
PsychENCODE	RASGRP1	15	5.06924	3.99411e-07	0.0253698
CMC: RNA-seq	NEK4	3	5.06911	3.99684e-07	0.0375808
Cerebellar Hemisphere	FLOT1	6	-5.06307	4.12566e-07	0.0579729
Cerebellum	GLYCTK	3	5.046	4.51148e-07	0.056396
PsychENCODE	LMAN2L	2	-5.04155	4.61787e-07	0.0563827
CMC: RNA-seq Splicing	GLYCTK	3	-5.03113	4.87594e-07	0.0564901
Hypothalamus	RP5-966M1.7	3	5.03029	4.89747e-07	0.0403975
Cortex	MCHR1	22	-5.02774	4.963e-07	0.044331
Cerebellum	RP5-966M1.7	3	5.02688	4.98527e-07	0.0366401
Nucleus Accumbens	WDR73	15	5.02096	5.14133e-07	0.0104439
Hippocampus	GLYCTK	3	5.02034	5.15809e-07	0.0564974
Hippocampus	WDR73	15	5.02022	5.16136e-07	0.0111566
Hippocampus	XPNPEP3	22	5.01283	5.36357e-07	0.0240077
Substantia Nigra	LMAN2L	2	-5.01268	5.36759e-07	0.0566858
Nucleus Accumbens	LMAN2L	2	-5.01231	5.37818e-07	0.0566859
Hippocampus	CILP2	19	5.01173	5.39435e-07	0.0492958
Cerebellar Hemisphere	RP5-966M1.5	3	5.00398	5.61582e-07	0.0468162
Cortex	ADD3	10	5.00268	5.65394e-07	0.0322319
CMC: RNA-seq	GLT8D1	3	-4.99744	5.80968e-07	0.0345285
Note. Table depicts the 86 gene hits for the BD Factor in order of ascending p-value. A hit for the BD factor is defined as a gene that was both significant passed the Bonferroni corrected threshold and an insignificant with the same threshold for QGENE (though this latter exclusion criteria did not technically apply given the absence of any Bonferroni significant QGENE hits).
`

### Sheet: TableS5
Table S5. Top 10 Most Significant QGENE Hits						Univariate TWAS Z-statistics
Panel	Gene	CHR	QGene p-value	Factor p-value		BD I	BD II
CMC: RNA-seq	TUBBP5	9	3.77882e-06	0.000159185		-2.20149	3.10387
Nucleus Accumbens	DHRS11	17	6.14598e-06	0.00338206		-5.07126	1.45561
Cerebellar Hemisphere	DHRS11	17	6.1459e-06	0.00338225		-5.07126	1.45561
Hippocampus	DHRS11	17	6.00387e-06	0.0053778		-4.9138	1.55393
Spinal Cord Cervical	MYO19	17	6.0032e-06	0.00537788		-4.91384	1.55393
PsychENCODE	NSUN2	5	4.78819e-06	0.0252269		-4.3475	1.94295
Amygdala	ZNF641	12	7.12738e-06	0.305084		-0.8073	3.9226
PsychENCODE	RP11-370I10.12	12	2.6816e-06	0.432837		-1.17034	3.95122
Anterior Cingulate Cortex	KANSL1	17	7.42988e-06	0.485382		2.64535	-2.83209
CMC: RNA-seq Splicing	DPY19L2	12	7.11405e-06	0.780911		6.0488	-1.0028
Note. Table depicts top 10 most significant QGENE hits ordered by ascending p-values. The final columns represent each subtypes univariate Z-statistics.
